# HAT-field: a cheap, robust and quantitative point-of-care serological test for Covid-19

**DOI:** 10.1101/2022.01.14.22268980

**Authors:** Etienne Joly, Agnès Maurel Ribes

## Abstract

We have recently described a very simple and cheap serological test called HAT to detect antibodies directed against the RBD of the SARS-Cov-2 virus. HAT is based on hemagglutination, triggered by a single reagent (IH4-RBD) comprised of the viral RBD domain fused to a nanobody specific for glycophorin, which is expressed at very high levels at the surface of human red blood cells (RBCs).

One of the main initial goals of this study was to devise a test protocol that would be sensitive and reliable, yet require no specialized laboratory equipment such as adjustable pipets, so that it could be performed in the most remote corners of the world by people with minimal levels of training. Because antibody levels against the viral RBD have been found to correlate closely with sero-neutralisation titers, and thus with protection against reinfection, it has become obvious during the course of this study that making this test reliably quantitative would be a further significant advantage.

Using IH4-RBD based on the original Wuhan sequence, we have found that, in PBN, a buffer which contains BSA and sodium azide, the reagent is stable for over 6 months at room temperature, and that PBN also improves HAT performance compared to using straight PBS. We also show that performing HAT at either 4°C, room temperature or 37°C has minimal influence on the results, and that quantitative evaluation of the levels of antibodies directed against the SARS-CoV-2 RBD can be achieved in a single step using titration of the IH4-RBD reagent.

The HAT-field protocol described here requires only very simple disposable equipment and a few microliters of whole blood, such as can be obtained by finger prick. Because it is based on a single soluble reagent, the test can be adapted very simply and rapidly to detect antibodies against variants of the SARS-CoV-2, or conceivably against different pathogens. HAT-field appears well suited to provide quantitative assessments of the serological protection of populations as well as individuals, and given its very low cost, the stability of the IH4-RBD reagent in the adapted buffer, and the simplicity of the procedure, could be deployed pretty much anywhere, including in the poorest countries and the most remote corners of the globe.

**Note: This manuscript has been refereed** by Review Commons, and modified thanks to the comments and suggestions from three referees. Those comments, and our replies, are provided at the end of the manuscript’s pdf, and can also be accessed by clicking on the blue tab found to the right of the MedRXiv window.
