## Supplementary material for "HAT-field: a cheap, robust and quantitative point-of-care serological test for Covid-19": Data cohort clinical samples

### Sheet: Feuil1
	HAT-field												Titration on O- RBCs				reactivity on IH4 alone				Jurkat S&R flow results								Clinical data
	Wuhan		Delta		Wuhan	Delta	Wuhan			Delta			Scores titration Wuhan		Scores titration Delta		HAT-field scores		titrations on 0.5 ug/ml
Sample n°	60 min 1g	+ spin	60 min 1g	+ spin	Spin @ 15 min	Spin @ 15 min	1 hour	3 hours	5 hours	1 hour	3 hours	5 hours	1 hour	+ spin	1 hour	+ spin	60 min	+ spin	60 min	+ spin	J-S&R 488 GAM	G	A	M	G+A+M	%G	%A	%M	Gender	Covid / PCR histories
1	3	5	2	4	5	4	3	4	5	3	3	4	3	5	3	5					158.79	172.32	4.61	1.26	178.19	96.7058	2.58713	0.70711	F
2	0	0.5	0	0	0.5	0	0.5	0.5	0.5	0	0	0.5	1	2	0.5	2					38.1	42.29	3.01	0.6	45.9	92.1351	6.55773	1.30719	F
3	4	4	3	3	4	3	3	4	4	3	3	3	7	8	7	8					215.78	190.72	16.58	92.68	299.98	63.5776	5.52704	30.8954	M
4	0	0	0	0	0	0	0	0	0	0	0	0	0	0.5	0	0.5					2.7	2.58	1.12	2.47	6.17				M
5	1	2	0	0	2	0	0.5	1	1	0	0	0	3	5	1	2					61.5	64.1	2.51	2.18	68.79	93.1821	3.64879	3.16907	M	Covid in oct 2020 (PCR pos)
6	4	6	4	5	6	5	4	5	6	4	5	6	5	8	6	8			2	4	907.4	1066.14	27.12	9.1	1102.36	96.7143	2.46018	0.825502	F
7	0.5	4	0	3	4	4	0.5	2	4	0	2	4	3	5	2	4					355.65	380.74	8.34	5.53	394.61	96.4851	2.11348	1.40138	F
8	0	1	0	0.5	1	1	0	0.5	0.5	0	0.5	1	0.5	1	0	0.5					62.3	67.7	2.38	12.4	82.48	82.0805	2.88555	15.0339	F	pos PCR on hosp entry, neg on day 4
9	5	6	3	6	6	6	5	6	6	4	6	7	6	8	5	7					981.27	1173.48	53.72	13.02	1240.22	94.6187	4.33149	1.04981	M
10	3	6	3	5	7	6	3	5	5	3	4	5	2	4	2	4					569.08	693.8	52.4	1.48	747.68	92.7937	7.00835	0.197946	M
11	0	0	0	0.5	0	0.5	0	0	0	0	0	1	0	0	0	0.5					6	6.55	0.95	0.51	8.01				F	pos PCR, with L452R mutation
12	6	7	6	7	7	7	6	7	7	6	7	7	5	7	6	8	0	1	0.5	1	1401.39	1643.68	208.3	8.94	1860.92	88.3262	11.1934	0.480408	M
13	1	3	0	1	2	2	1	2	3	0	1	2	2	4	2	3					195.9	242	20.03	2.8	264.83	91.3794	7.56334	1.05728	F
14	4	5	3	4	5	4	3	4	5	3	4	5	5	7	5	7					862	962.53	117.14	7.33	1087	88.5492	10.7764	0.674333	M
15	0	0	0	0	0	0	0	0	0	0	0	0	0	0	0	0					2	1.38	0.56	-0.12	1.82				M
16	0	2	0	1	2	1	0	0.5	2	0	0	1	2	4	2	3					614.49	716.92	63.03	6.12	786.07	91.2031	8.01837	0.778557	F
17	0	0	0	0	0	0	0	0	0	0	0	0	0.5	1	0.5	1			0	1	4.81	6.68	0.81	-0.17	7.32				M
18	5	6	4	5	6	5	5	6	7	4	5	6	5	7	5	7					1338.19	1519.39	96.39	2.43	1618.21	93.8933	5.95658	0.150166	M
19	3	3	2	2	3	2	2	3	3	2	2	3	5	7	5	6	3	3	5	6	7.1	17.7	0.83	-13.34	5.19				M
20	0	0.5	0	0.5	1	0.5	0	0	0	0	0	0	1	3	1	2					125.99	114.68	84.24	0.46	199.38	57.5183	42.251	0.230715	F
21	5	6	4	6	7	6	5	6	6	4	5	7	5	7	5	7					1518.52	1977.44	48.5	2.46	2028.4	97.4877	2.39105	0.121278	M
22	1	3	0	0.5	3	1	1	2	3	0	0	1	3	5	2	2					40.76	40.25	34.41	0.02	74.68	53.8966	46.0766	0.0267809	F
23	3	5	3	4	5	4	3	4	5	3	4	5	4	6	4	5					705.9	879.85	8.41	1.87	890.13	98.8451	0.944806	0.210082	F
24	0	0.5	0	0.5	0.5	0.5	0	0	1	0	0	0.5	2	4	1	3			0.5	1	318.73	320.2	121.44	-0.11	441.53	72.5206	27.5044	-0.0249134	M
25	1	2	0	0	2	0	1	1	2	0	0	0	3	4	1	2					87.95	107.31	6.93	-0.47	113.77	94.3219	6.09124	-0.413114	M
26	1	4	1	3	4	3	1	3	4	1	2	3	2	4	2	3					285.97	324.66	8.35	1.21	334.22	97.1396	2.49835	0.362037	F
27	7	7	7	7	7	7	7	7	7	7	7	7	5	8	6	8					2380.5	2648.33	77.85	57.1	2783.28	95.1514	2.79706	2.05154	F
28	0	0	0	0	0	0	0	0	0	0	0	0	1	2	0.5	1					46.96	48.95	9	5.63	63.58	76.9896	14.1554	8.85499	M
29	0	0	0	0	0	0	0	0	0	0	0	0	0.5	1	0	0.5					15.77	17.49	8.09	0.33	25.91	67.5029	31.2235	1.27364	M
30	0	0.5	0	0	0.5	0	0	0	0	0	0	0	2	3	2	3					201.07	244.52	4.3	0.4	249.22	98.1141	1.72538	0.160501	M
31	5	6	5	6	6	6	5	6	7	5	6	6	5	7	6	8					639.8	808.96	20.27	7.3	836.53	96.7042	2.4231	0.872653	F
32	0	1	0	0	1	0	0	0	0	0	0	0	0.5	1	0	0.5					55.4	64.96	6.78	-0.89	70.85	91.6867	9.56951	-1.25618	M
33	2	5	2	4	5	5	2	4	5	2	3	5	3	5	3	5					651.5	741.8	24.21	-0.85	765.16	96.947	3.16404	-0.111088	F
34	6	7	6	6	7	7	5	7	7	6	7	7	7	8	7	8					1850.82	2295.06	97.08	59.12	2451.26	93.6278	3.96041	2.41182	F
35	0	0	0	0	0	0	0	0	0	0	0	0	0	0.5	0	0					3.11	4.31	2.3	-1.44	5.17				M
36	4	6	4	6	6	6	4	6	6	4	5	6	4	6	4	6					892.12	1022.68	10.7	2.02	1035.4	98.7715	1.03342	0.195094	M
37	5	6	4	6	6	6	5	6	6	4	5	6	4	7	5	6					1191.18	1434.34	30.32	7.22	1471.88	97.4495	2.05995	0.490529	M
38	0	0	0	0	0.5	0	0	0.5	0.5	0	0	0.5	0.5	1	0	1					66.32	82.93	2.42	2.71	88.06	94.1744	2.74813	3.07745	M
39	2	4	2	3	5	3	2	3	4	2	3	6	2	3	1	2	0	1	1	2	265.7	324.3	27.8	0.6	352.7	91.9478	7.88205	0.170116	M
40	0.5	2	1	2	4	2	0.5	2	2	1	1	2	2	4	2	3					296.58	365.31	15.42	0.26	380.99	95.8844	4.04735	0.0682433	F
41	0	0	0	0.5	0.5	0.5	0	0	0	0	0	0.5	0.5	1	0.5	1					106.9	122.02	32.74	-0.26	154.5	78.9773	21.1909	-0.168285	F
42	0	1	0	1	2	1	0	1	2	0	0	1	2	4	1	3					236.46	287.57	11.78	1.08	300.43	95.7195	3.92105	0.359485	M
43	5	5	4	5	7	6	5	6	6	4	5	6	4	5	4	5					485.3	573.22	19.49	4.75	597.46	95.9428	3.26214	0.795032	F
44	5	6	4	5	6	5	5	5	6	4	5	5	6	8	6	7					1072.98	1443.34	82.81	46.88	1573.03	91.7554	5.26436	2.98024	M
45	1	2	0.5	2	3	3	1	2	3	0.5	2	3	3	5	2	4					542.57	735.6	8.73	1.69	746.02	98.6033	1.17021	0.226535	M
46	2	4	2	3	5	4	2	4	4	2	3	4	4	5	4	5			0.5	1	481.13	595.87	5.42	2.18	603.47	98.7406	0.898139	0.361244	M
47	0	0	0	0	2	2	0	0	0	0	0	0	1	2	1	2					116.7	145.65	1.53	0.99	148.17	98.2993	1.0326	0.668151	F
48	0	0.5	0	0.5	0.5	0.5	0	0.5	0.5	0	0	0.5	0.5	0.5	0.5	0.5			2	3	44.85	53.71	3.17	7.69	64.57	83.181	4.9094	11.9096	M
49	0	0.5	0	0	0.5	0	0	0	0	0	0	0	1	2	0	0.5					17.1	20.41	2.05	0.49	22.95	88.9325	8.93246	2.13508	M
50	0	0.5	0	1	0.5	1	0	0	0	0	0	0.5	2	3	2	3			0.5	1	93.89	107.28	1.76	2.41	111.45	96.2584	1.57918	2.1624	F
51	0	0.5	0	1	0.5	1	0	0	0	0	1	0.5	1	2	0.5	1					20.74	23.13	1.76	2.25	27.14	85.2248	6.48489	8.29035	F
52	4	4	2	3	4	3	3	4	4	2	3	3	3	4	3	3	0	1	2	2	275.1	294.9	10.68	11.8	317.38	92.917	3.36505	3.71794	M
53	2	4	1	3	4	3	2	3	4	1	3	4	3	6	4	5					224.83	223.69	100.47	0.47	324.63	68.9061	30.9491	0.14478	M
54	4	6	2	5	5	4	4	5	5	3	4	4	4	7	5	7					567.1	716.5	6.57	-0.3	722.77	99.1325	0.909003	-0.041507	M
55	0.5	2	1	2	3	2	0.5	1	2	1	1	2	2	4	2	3			0	1	287.5	310.8	312.8	0.25	623.85	49.8197	50.1403	0.0400737	F
56	0	1	0	0.5	1	1	0	0.5	0.5	0	1	1	1	2	1	1					82.8	101.38	21.58	-1.08	121.88	83.1802	17.7059	-0.886117	M
57	7	7	6	7	7	7	7	7	7	6	7	7	7	8	8	8					1279.28	1765.84	21.82	55.54	1843.2	95.803	1.18381	3.01324	M
58	0	0	0.5	1	1	1	0	0	0	0	0	0	0	0	0	0.5					2.6	5.3	1.85	0.14	7.29				M
59	0.5	3	0.5	2	3	3	0.5	2	3	0.5	2	2	2	3	2	3	1	1	0.5	2	165.94	199.9	6.81	0.32	207.03	96.5561	3.28938	0.154567	F
60	4	6	4	6	6	6	4	6	6	4	5	5	5	7	5	7					864.11	1190.15	13.22	8.2	1211.57	98.232	1.09115	0.676808	F
